# Saturation-scale functional evidence supports clinical variant interpretation in Lynch Syndrome

**DOI:** 10.1101/2022.08.08.22278549

**Authors:** Anthony Scott, Felicia Hernandez, Adam Chamberlin, Cathy Smith, Rachid Karam, Jacob O. Kitzman

## Abstract

Lynch Syndrome (LS) is a cancer predisposition syndrome affecting more than 1 in every 300 individuals worldwide. Clinical genetic testing for LS can be life-saving but is complicated by the heavy burden of variants of uncertain significance (VUS), especially missense changes. To address this challenge, we leveraged a multiplex analysis of variant effect (MAVE) map covering >94% of the 17,746 possible missense variants in the key LS gene *MSH2*. Here, to establish the clinical validity of these functional data, and to demonstrate their utility in large-scale variant reclassification, we overlaid them on clinical databases comprising >15,000 individuals with an MMR gene variant uncovered during clinical genetic testing. Our functional measurements agreed with the clinical interpretation for every one of 47 control variants with available classifications, satisfying accepted thresholds for ‘strong’ evidence for or against pathogenicity. We then used these scores to attempt reclassification for 682 unique missense VUS, among which 34 (5.0%) scored as deleterious in our function map, in line with previously published rates among other cancer predisposition genes. Consistent with their pathogenicity, functionally abnormal missense variants were associated with significantly elevated risk for LS-related cancers. Combining functional data and other lines of evidence, ten variants were reclassified as pathogenic/likely pathogenic, and 497 could be moved to benign/likely benign. Finally, we applied these functional scores to paired tumor-normal genetic tests, and identified a subset of patients with biallelic somatic loss of function, reflecting a sporadic Lynch-like Syndrome with distinct implications for treatment and relatives’ risk. This study demonstrates how high-throughput functional assays can empower scalable VUS resolution and prospectively generate strong evidence for variant classification.
