## Supplementary Table 1 for "Saturation-scale functional evidence supports clinical variant interpretation in Lynch Syndrome"

### Sheet: Variants For OddsPath
Supplementary Table 1. Validation variants used to calculate OddsPath score
cDNA variant	Protein effect	Ambry Classification	DMS LoF score (Jia et al)	SpliceAI deltaMax	Notes
c.1046C>T	p.P349L	Pathogenic	2.58461	0
c.1865C>T	p.P622L	Pathogenic	2.28802	0
c.1906G>C	p.A636P	Pathogenic	2.89063	0
c.2047G>A	p.G683R	Pathogenic	2.3013	0.05
c.2089T>C	p.C697R	Pathogenic	2.48581	0
c.490G>C	p.G164R	Pathogenic	2.98491	0.01
c.560T>C	p.L187P	Pathogenic	2.72602	0
c.595T>C	p.C199R	Pathogenic	3.31803	0.04
c.998G>A	p.C333Y	Pathogenic	2.77378	0
c.1012G>C	p.G338R	Likely pathogenic	2.61364	0
c.1361T>G	p.I454R	Likely pathogenic	4.29897	0.02
c.1807G>T	p.D603Y	Likely pathogenic	2.4469	0.01
c.1808A>G	p.D603G	Likely pathogenic	0.0408331	0	LoF score intermediate
c.1865C>G	p.P622R	Likely pathogenic	1.8819	0
c.2006G>A	p.G669D	Likely pathogenic	2.87554	0.01
c.2021G>T	p.G674V	Likely pathogenic	3.31151	0
c.2023A>G	p.K675E	Likely pathogenic	3.09938	0
c.2026T>C	p.S676P	Likely pathogenic	2.8561	0
c.2075G>A	p.G692E	Likely pathogenic	1.77965	0
c.2360T>G	p.L787R	Likely pathogenic	2.36732	0
c.596G>A	p.C199Y	Likely pathogenic	1.86376	0
c.929T>C	p.L310P	Likely pathogenic	3.67554	0
c.2164G>A	p.V722I	Likely benign	-2.40503	0
c.835C>G	p.L279V	Likely benign	-4.01414	0
c.815C>T	p.A272V	Likely benign	-4.27	0.003995
c.138C>G	p.H46Q	Likely benign	-3.65411	0.001311
c.4G>A	p.A2T	Likely benign	-4.11263	0.001315
c.2732T>G	p.L911R	Likely benign	-1.92417	0.039504
c.481G>A	p.V161I	Likely benign	-3.85	0.044651
c.991A>G	p.N331D	Likely benign	-4.38696	1.5e-05
c.2425G>A	p.E809K	Likely benign	-3.69	0.070887
c.409G>C	p.G137R	Likely benign	-4.83	0.014256
c.913G>A	p.A305T	Likely benign	-5.01	0.002261
c.2064G>A	p.M688I	Likely benign	-4.69	0.004466	popMAX AF>0.01%
c.716A>G	p.Q239R	Likely benign	-3.99791	0.000957	co-occurrence in trans with pathogenic variant in absence of CMMRD
c.128A>G	p.Y43C	Likely benign	-5.38684	0.004429
c.382C>G	p.L128V	Likely benign	-5.09107	0.002524
c.55T>C	p.F19L	Likely benign	-3.76231	0.001669
c.1217G>A	p.R406Q	Likely benign	-0.743607	0.001043
c.1360A>G	p.I454V	Likely benign	-2.99243	0.00046
c.1690A>G	p.T564A	Likely benign	-2.97412	0.000328
c.2714C>G	p.T905R	Likely benign	-3.66761	0.005583
c.505A>G	p.I169V	Likely benign	-2.40057	0.017716
c.965G>A	p.G322D	Benign	-3.55898	4.64e-05
c.1787A>G	p.N596S	Benign	-5.27184	0.003024
c.23C>T	p.T8M	Benign	-1.00859	0.000891
c.380A>G	p.N127S	Benign	-3.116	0.041636
c.1168C>T	p.L390F	Benign	-2.88036	0.000464
